# Heterogenous associations of polygenic indices of 35 traits with mortality

**DOI:** 10.1101/2025.03.14.25323952

**Authors:** Hannu Lahtinen, Jaakko Kaprio, Andrea Ganna, Kaarina Korhonen, Stefano Lombardi, Karri Silventoinen, Pekka Martikainen

## Abstract

**Background:** Polygenic indices (PGIs) of various traits abound, but knowledge remains limited on how they predict wide-ranging health indicators, including the risk of death. We investigated the associations between mortality and 35 different PGIs related to social, psychological, and behavioural traits, and typically non-fatal health conditions.

**Methods:** Data consist of Finnish adults from population-representative genetically informed epidemiological surveys (FINRISK 1992–2012, Health 2000/2011, FinHealth 2017), linked to administrative registers (N: 40,097 individuals, 5948 deaths). Within-sibship analysis was complemented with dizygotic twins from Finnish twin study cohorts (N: 10,174 individuals, 2116 deaths). We estimated Cox proportional hazards models with mortality follow-up 1995–2019.

**Results:** PGIs most strongly predictive of all-cause mortality were ever smoking (hazard ratio [HR]=1.12, 95% confidence interval [95% CI] 1.09; 1.14 per one standard deviation larger PGI), self-rated health (HR=0.90, 95% CI 0.88; 0.93), body mass index (HR=1.10, 95% CI 1.07; 1.12), educational attainment (HR=0.91, 95% CI 0.89; 0.94), depressive symptoms (HR=1.07, 95% CI 1.04; 1.10), and alcohol drinks per week (HR=1.06, 95% CI 1.04; 1.09). Within-sibship estimates were approximately consistent with the population analysis, suggesting no evidence for inflation of PGI–mortality associations by population phenomena. The investigated PGIs were typically more predictive for external than for natural causes of death. PGIs were more strongly associated with death occurring at younger ages, while among those who survived to age 80, the PGI–mortality associations were negligible.

**Conclusions:** PGIs related to the best-established mortality risk phenotypes had the strongest associations with mortality. They offer moderate additional prediction even when mutually adjusting with their phenotype.
