## Supplementary table for "Heterogenous associations of polygenic indices of 35 traits with mortality"

### Sheet: S1 PGIs
Supplementary table S1: GWAS samples & information on the studied PGIs
Phenotype		Dataset(s)	N UKB	N 23andMe	N other	Total N
Anthropometric
	Body Mass Index	UKB1, UKB2, UKB3	438476	N/A	N/A	438476
	Height	UKB2, UKB3, Wood et al.	296624	N/A	253280	549904
Cognition and Education
	Childhood Reading	23andMe	N/A	172503	N/A	172503
	Cognitive Performance	UKB1, UKB2, UKB3	225056	N/A	N/A	225056
	Educational Attainment	23andMe, Okbay et al. excl 23andMe & FinnGen	N/A	2272216	750621	3.02284e+06
	Highest Math	23andMe	N/A	430439	N/A	430439
	Self-Rated Math Ability	23andMe	N/A	564692	N/A	564692
Fertility and Sexual Development
	Age at First Birth	23andMe, UKB1, UKB2, UKB3	196815	9370	N/A	206185
	Age at Menarche (First Menses, Women)	23andMe, Day et al. excl 23andMe	N/A	76831	252514	329345
	Number Ever Born (Women)	UKB1, UKB2, UKB3	241844	N/A	N/A	241844
Health and Health Behaviors
	Alcohol Misuse	23andMe, UKB1, UKB2, UKB3	131660	19407	N/A	151067
	Asthma	UKB1, UKB2, UKB3	445965	N/A	N/A	445965
	Asthma/Eczema/Rhinitis	23andMe, UKB1, UKB2, UKB3, Ferreira et al. excl 23andMe	445963	135538	242569	824070
	ADHD	23andMe, Demontis et al. excl 23andMe	N/A	62380	55374	117754
	Cannabis Use	23andMe, UKB1, UKB2, UKB3	144112	22771	N/A	166883
	Cigarettes per day	23andMe, UKB1, UKB2, UKB3, Furberg et al.	139160	76186	38181	253527
	Depressive Symptoms	23andMe, UKB1, UKB2, UKB3, Wray et al excl UKB and 23andMe	404984	307354	230241	942579
	Drinks per week	23andMe, UKB1, UKB2, UKB3	385554	403938	N/A	789492
	Ever Smoker	23andMe, UKB1, UKB2, UKB3, Furberg et al.	445862	623146	74035	1143043
	Hayfever	UKB1, UKB2, UKB3	445963	N/A	N/A	445963
	Migraine	23andMe, UKB1, UKB2, UKB3	410008	283985	N/A	693993
	Nearsightedness	23andMe, UKB1, UKB2, UKB3	176063	191843	N/A	367906
	Physical Activity	23andMe, Doherty et al.	N/A	265934	91105	357039
	Self-Rated Health	23andMe, UKB1, UKB2, UKB3	444386	758713	N/A	1203099
Personality and Well-Being
	Adventurousness	23andMe	N/A	557923	N/A	557923
	Extraversion	23andMe	N/A	59225	N/A	59225
	Left out of Social Activity	23andMe	N/A	507804	N/A	507804
	Life Satisfaction: Family	UKB1, UKB2, UKB3	168313	N/A	N/A	168313
	Life Satisfaction: Friends	UKB1, UKB2, UKB3	168001	N/A	N/A	168001
	Morning Person	23andMe, UKB1, UKB2, UKB3	401076	91967	N/A	493043
	Narcissism	23andMe	N/A	452535	N/A	452535
	Neuroticism	23andMe, UKB1, UKB2, UKB3	361688	59206	N/A	420894
	Openness	23andMe	N/A	59176	N/A	59176
	Religious Attendance	UKB1, UKB2, UKB3	444842	N/A	N/A	444842
	Risk Tolerance	23andMe, UKB2, UKB3	287098	969309	N/A	1256407
Notes: The “Dataset(s)” column indicates the datasets whose summary statistics were used. “Total N” refers to the sum of sample sizes of the UKB, 23andMe and other GWAS that were meta-analysed. For Asthma/Eczema/Rhinitis, the publicly available summary statistics include the first release UKB. Therefore, there is sample overlap between our UKB GWAS and publicly available summary statistics and th…
All weights except for educational attainment were obtained using LDpred (Vilhjálmsson et al., 2015). The educational attainment weights were updated after Becker et al. (2021) was published from Lee et al. (2018;EA3) to the Okbay et al. (2022; EA4), and weights were obtained using SBayesR instead of LDpred. For the educational attainment weights, we used the shrunk LD matrix from Lloyd-Jones et …
Among the PGIs of the original PGI repository (Beckert etl al 2021), a version of the meta-analysis of subjective well-beign excluding the Finnish cohorts could not be obtained, and thus it is not included in the analysis
Abbreviations: ADHD=Attention Deficit Hyperactivity Disorder; BMI= Body Mass Index; GWAS= Genome-wide association study; LD= linkage disequilibrium; Mb=Megabase; MHC= major histocompatibility complex; MCMC= Monte Carlo Markov chain; SNP= Single-nucleotide polymorphism; UKB= UK Biobank;
References
Becker, J. et al. Resource profile and user guide of the Polygenic Index Repository. Nat. Hum. Beh. 5, 1744–1758. (2021).
Day, F. R. et al. Shared genetic aetiology of puberty timing between sexes and with health-related outcomes. Nat. Commun. 6, 1–6 (2015) .
Demontis, D. et al. Discovery of the first genome-wide significant risk loci for attention deficit/hyperactivity disorder. Nat. Genet. 51, 63–75 (2019).
Doherty, A. et al. GWAS identifies 14 loci for device-measured physical activity and sleep duration. Nat. Commun. 9, 1–8 (2018).
Ferreira, M. A. et al. Shared genetic origin of asthma, hay fever and eczema elucidates allergic disease biology. Nat. Genet. 49, 1752–1757 (2017).
Furberg, H. et al. Genome-wide meta-analyses identify multiple loci associated with smoking behavior. Nat. Genet. 42, 441–447 (2010).
Lee, J. et al. Gene discovery and polygenic prediction from a 1.1-million-person GWAS of educational attainment. Nat. Genet. 50, 1112 (2018).
Lloyd-Jones, L. et al. Improved polygenic prediction by Bayesian multiple regression on summary statistics. Nat. Commun. 10, 5086 (2019).
Okbay, A. et al. Polygenic prediction of educational attainment within and between families from genome-wide association analyses in 3 million individuals. Nat. Genet. 54, 437–449 (2022).
Vilhjálmsson B. et al. Modeling linkage disequilibrium increases accuracy of polygenic risk scores. Am. J. Hum. Genet. 97, 576–592 (2015).
Wood, A. R. et al. Defining the role of common variation in the genomic and biological architecture of adult human height. Nat. Genet. 46, 1173–1186 (2014).
Wray, N. R. et al. Genome-wide association analyses identify 44 risk variants and refine the genetic architecture of major depression. Nat. Genet. 50, 668–681 (2018).

### Sheet: S2 Phenotypes
Supplementary table S2: description of phenotypes
Phenotype descriptions
Body mass index (kg/m²): Measured during clinical examination at the time of the baseline survey
Alcohol intake (g/week): Reported number of drinks (measured at the baseline survey), converted to pure ethanol (capped at 99th percentile, i.e. 708 g/week)
Depression (number of indicators, 0–3): Indicators were a) survey report (Finrisk 1992: answer 3 in question Q45J or 1-4 in question K124_3; Finrisk 1997-2012: answer 2 in KY62; Health2000/2011: answer 3 in KYS1_77 or 3 in MDD12 or 1 in CIDI_MDD12 or 2-3 in KYS1_0105 or 3-5 in KYS3_MASE; FinHealth2017: answer 2 in FT17_L_5_7 or 5 or more points in BDI6 battery); b) Medicine purchases (ATC N06A, N…
Education (years after basic expected for the highest degree): a) basic (0 years), b) secondary (3 years), c) lower tertiary (6 years), d) higher tertiary (8 years). Measured form registers. Lower and higher tertiary education pooled for heterogenous effect analyses (Panel b in Figure 2, and Supplementary Table S6). Measured from registers based on the highest acheived degree up to the end of 201…
Smoking status (categorical): Never/ quitted at least 6 months ago/ current, measured on the baseline survey report
Self-rated health (categorical): Five-point scale (1=worst; 5=best), measured on the baseline survey report
Summary stastics
Continuous (unstandardized)	Mean	Standard deviation	N
Body mass index	26.8157	4.74443	39894
Alchol intake	75.4455	121.385	38114
Depression	0.272425	0.571618	39803
Education	3.48554	2.73599	40097
Smoking	1.7169	0.836337	39746
Self-rated health	3.70787	0.896702	39773
Categorical	%
Body mass index
<18.5	0.789592
18.5–24.9	37.8303
25–29.9	39.5147
30–34.9	15.9222
≥35 (kg/m²)	5.94325
Alcohol intake
0	14.4251
1–23	33.6491
24–71	23.3221
72–191	17.8884
≥192 (g/week)	10.7152
Depression
0	78.1072
1	16.5339
2	4.67553
3 indicators	0.683366
Level of education
Basic	27.0319
Secondary	36.5713
Lower tertiary	24.5131
Higher tertiary	11.8837
Smoking
No	53.311
Quitted ≥6 months ago	21.9318
Current	24.7572
Self-rated health
1 (worst)	1.14902
2	7.39949
3	31.5516
4	40.877
5 (best)	19.023

### Sheet: S3 Correlations
Supplementary table S3: Correlation matrices between analysed PGIs (Panel A) and analysed phenotypes with their respective PGIs (Panel B)
Panel A: PGIs (N: 40,097)
	Physical Activity	ADHD	Adventurousness	Age First Birth	Asthma/Eczema/Rhinitis	Asthma	Alcohol Misuse	Body Mass Index	Cannabis Use	Cognitive Performance	Cigarettes per Day	Depressive Symptoms	Drinks per Week	Educational Attainment	Ever Smoker	Exraversion	Life Satisfaction - Family	Life Satisfaction - Friend	Hayfever (Allergic Rhinitis)	Height	Highest Math	Left out of Social Activity	Age First Menses	Migraine	Morning Person	Narcissism	Nearsightedness	Number Ever Born (women)	Neuroticism	Openness	Childhood Reading	Religious Attendance	Risk Tolerance	Self-Rated Health	Self-Rated Math Ability
Physical Activity	1
ADHD	-0.0650457	1
Adventurousness	0.157661	0.0922934	1
Age at First Birth	0.127628	-0.229608	-0.00839184	1
Asthma/Eczema/Rhinitis	-0.0190697	0.0322689	-0.0278369	0.00937851	1
Asthma	-0.0353985	0.0910486	0.0187302	-0.0934564	0.606443	1
Alcohol Misuse	0.0392006	0.0182124	0.101202	0.0573736	-0.0253755	-0.00410969	1
Body Mass Index	-0.207583	0.161695	0.0103426	-0.26392	0.0276979	0.137936	-0.0139978	1
Cannabis Use	0.0415361	0.0301458	0.143746	0.135463	0.0198396	-0.00148229	0.243952	-0.0773864	1
Cognitive Performance	0.00627354	-0.145898	-0.0315706	0.267022	0.0488904	-0.0177176	0.0633162	-0.0936111	0.112588	1
Cigarettes per Day	-0.0926227	0.119333	-0.0127237	-0.125176	0.0161821	0.0523969	0.00928126	0.169062	-0.0600365	-0.0162937	1
Depressive Symptoms	-0.138345	0.251752	-0.0729858	-0.207631	0.109932	0.118743	0.00520964	0.154906	0.0361897	-0.0973624	0.118794	1
Drinks per Week	0.0583298	0.0175645	0.141706	0.0267123	-0.0392891	-0.0178225	0.445565	-0.0239034	0.150174	-0.00672844	-0.0139834	-0.0235459	1
Educational Attainment	0.200216	-0.243958	0.0647452	0.44929	0.033076	-0.0683657	0.0547412	-0.260072	0.118997	0.408342	-0.130835	-0.214097	0.0321121	1
Ever Smoker	-0.0710175	0.214908	0.0768147	-0.226534	-0.013447	0.0472124	0.15916	0.120179	0.219535	-0.0935018	0.0786964	0.18915	0.213692	-0.280826	1
Exraversion	0.0697828	0.0903932	0.242284	-0.038615	-0.00735583	0.0142547	0.0435364	0.0435037	0.03615	-0.0587072	0.00698278	-0.0575759	0.0798667	0.00917106	0.083316	1
Life Satisfaction - Family	0.0144148	-0.0217087	-0.00262204	-0.0240365	-0.0325351	-0.011544	-0.0113342	0.0157705	-0.0863823	-0.0370202	-0.013981	-0.234056	-0.0129483	-0.0376275	-0.0452717	0.0357099	1
Life Satisfaction - Friend	0.00112612	0.0160604	0.0412769	-0.0517162	-0.0386017	-0.000404849	0.00461746	0.0430026	-0.0549725	-0.101718	-0.00304555	-0.195599	0.0204039	-0.0835437	0.00668116	0.0620022	0.582282	1
Hayfever (Allergic Rhinitis)	0.0164199	-0.0289038	-0.0273256	0.0912513	0.786712	0.380872	-0.0246598	-0.0634346	0.0298498	0.0909464	-0.0274295	0.0338908	-0.046654	0.107997	-0.0556707	-0.0234609	-0.0514001	-0.0635783	1
Height	0.00106611	-0.030603	0.0125044	0.142421	-0.0168839	-0.0442833	0.0131069	-0.119151	0.0440997	0.130698	-0.0313708	-0.056356	0.0216569	0.161358	-0.0170569	-0.00731397	-0.00092059	-0.0185159	0.00481753	1
Highest Math	0.121492	-0.179556	0.0445681	0.293647	0.0151067	-0.0162079	0.0335668	-0.11045	0.0330461	0.333478	-0.0722788	-0.189376	-0.0209456	0.526776	-0.226061	-0.032309	-0.00227449	-0.0465522	0.0654607	0.0799505	1
Left out of Social Activity	0.135112	-0.0489076	0.241594	0.0301953	-0.0549046	-0.0268687	0.0450297	-0.0496138	0.0160244	-0.0701305	-0.0814048	-0.273408	0.0973547	0.0394387	0.0137046	0.239544	0.158504	0.199128	-0.0413657	0.0265896	0.00427529	1
Age at Menarche	0.0634836	-0.0235931	0.0701052	0.0726519	-0.0243187	-0.0245372	0.0184536	-0.156012	0.0383588	-0.00457361	-0.0497533	-0.0803515	0.043431	0.0516404	-0.0632055	0.00636137	0.0111245	0.0202325	-0.000464202	0.077543	0.0288338	0.0371145	1
Migraine	-0.0489527	0.056031	-0.0336693	-0.0677218	0.0682584	0.0357354	-0.0828705	-0.00339238	-0.0336032	-0.00252764	0.0508946	0.155047	-0.0927363	-0.0705167	0.0270917	0.00413226	-0.0143839	-0.033416	0.0320923	-0.0310805	-0.0661348	-0.0512667	-0.0149	1
Morning Person	0.10093	0.00309067	-0.0881356	-0.0673223	-0.0451789	0.00665201	-0.0618675	0.0126247	-0.0867217	-0.0610127	-0.0007339	-0.0844817	-0.0436049	-0.0354992	0.0443527	0.021645	0.0500248	0.0398208	-0.0593572	-0.0158673	0.0291667	0.0682619	-0.0621052	-0.0479626	1
Narcissism	-0.0694184	-0.0253421	-0.138358	-0.0843225	0.000810307	0.0268722	-0.102354	0.0788571	-0.153777	-0.104642	-0.00599013	-0.0265328	-0.0842549	-0.154967	-0.0955604	-0.0821409	0.0870085	0.0997633	-0.0144419	-0.0256576	-0.0810782	0.062865	-0.0353317	0.0233961	0.0493399	1
Nearsightedness	0.00887309	-0.0723275	-0.162306	0.0956852	0.0375729	0.000248399	-0.00582753	-0.0361644	0.00698814	0.143329	-0.0289869	-0.0118522	-0.0266447	0.119445	-0.0285655	-0.0653822	-0.0270285	-0.0384868	0.0399345	0.0308875	0.0687373	-0.054279	0.0236748	0.00451743	0.0709053	-0.0387185	1
Number Ever Born (women)	-0.0358364	0.108609	0.0528055	-0.350113	0.00121329	0.0603558	-0.00648672	0.0862717	-0.0228009	-0.124915	0.0380724	0.0834653	0.0174153	-0.173519	0.0953745	0.0260001	0.0488337	0.0201086	-0.0395935	-0.0585586	-0.100896	-0.011604	0.0127449	0.00741894	0.0436369	0.0238436	-0.0664227	1
Neuroticism	-0.0836352	0.0821435	-0.237104	-0.0863377	0.0448704	0.0402378	0.00329438	0.0228086	-0.0218997	-0.0665663	0.036564	0.477059	-0.0191017	-0.122377	0.201193	-0.164442	-0.173063	-0.158437	0.0236779	-0.0429736	-0.0463963	-0.238494	-0.0589284	0.0449936	0.125967	-0.0477165	0.0787548	0.0450661	1
Openness	0.049071	0.0443243	0.163098	0.0318334	0.0417895	0.0219142	0.0110021	0.0132411	0.0994604	0.00619631	-0.0150505	0.054832	0.00183183	0.0582589	0.0479157	0.25848	-0.0340854	-0.0267673	0.0188436	0.00507155	0.0187634	0.0313367	-0.0178147	0.051641	-0.0541986	-0.0721739	-0.0197798	-0.0128534	-0.0665689	1
Childhood Reading	-0.0361332	-0.0170065	-0.102527	0.015987	-0.0199454	-0.0209182	-0.0105979	-0.0402817	-0.018362	-0.115798	-0.0206508	-0.0430604	0.00219083	-0.0318765	-0.0490298	-0.0659621	0.0189908	0.00551613	-0.00787677	0.00187892	-0.0816899	-0.0157642	-0.00133722	-0.048649	0.00696273	0.0289736	-0.0160372	0.0324524	0.0131359	-0.0952826	1
Religious Attendance	0.0542517	-0.136522	-0.0445789	0.25155	0.0459994	-0.0185297	-0.0536555	-0.121388	-0.0289801	0.22977	-0.0599277	-0.0813917	-0.0847171	0.326283	-0.18748	-0.0321086	0.0469517	-0.00874969	0.0768626	0.0806886	0.211948	-0.0246533	-0.00257701	-0.0245224	0.0285224	-0.0458292	0.0840914	-0.0266986	-0.00270818	0.0051143	0.0337161	1
Risk Tolerance	0.0900472	0.0481385	0.345086	-0.00631848	-0.0187443	0.00959517	0.0639111	0.00260548	0.100971	-0.00741576	0.0193794	-0.0593797	0.108218	0.0866664	0.0598159	0.172136	-0.00400535	0.0296115	-0.0237591	0.0159615	0.0442955	0.171245	0.0354295	-0.024958	0.0666391	-0.116808	0.0178302	0.0491638	-0.224701	0.127784	-0.090649	-0.049879	1
Self-Rated Health	0.298074	-0.193522	0.223481	0.312547	-0.10938	-0.169877	0.0405582	-0.404001	0.069926	0.162825	-0.183159	-0.407724	0.0866677	0.380531	-0.24661	0.0636242	0.101034	0.0834882	-0.014762	0.115391	0.236353	0.226695	0.119569	-0.1276	-0.0504363	-0.0845549	-0.0964207	-0.0894193	-0.355782	0.0130026	0.021238	0.1606	0.0789826	1
Self-Rated Math Ability	0.0512184	-0.105932	0.0744824	0.144384	0.0204378	-0.00136936	0.0100744	-0.0484407	-0.0109731	0.334096	-0.0137233	-0.146984	-0.0390546	0.348103	-0.0953559	0.0143123	0.00649084	-0.0182408	0.0458938	0.0751465	0.672932	0.0281875	-0.0233956	-0.0264367	0.0146595	-0.0319233	0.00969387	-0.0337147	-0.0806361	0.0233107	-0.101629	0.151536	0.084061	0.182629	1
Panel B: Selected PGIs and phenotypes (N: 37,548)
	BMI (kg/m^2)	Alcohol intake (g/week)	Depression indicators	Education years	Smoking	Self-rated health	PGI-BMI	PGI-drinks per week	PGI-depressive symptoms	PGI-educational attainment	PGI-ever smoking	PGI-Self rated health
BMI (kg/m^2)	1
Alcohol intake (g/week)	0.0183701	1
Depression indicators	0.0453969	0.0435079	1
Education years	-0.192938	0.0444383	-0.0171756	1
Smoking	-0.00763901	0.264454	0.0654529	-0.116775	1
Self-rated health	-0.260194	-0.00991023	-0.260569	0.277972	-0.0774329	1
PGI-BMI	0.299342	0.00993967	0.00315547	-0.0723166	0.092211	-0.0711219	1
PGI-drinks per week	-0.00304867	0.086221	0.00632104	-0.00363839	0.0738016	0.017237	-0.0228977	1
PGI-depressive symptoms	0.0422212	0.0165791	0.101735	-0.0461692	0.0680091	-0.0901764	0.154278	-0.024294	1
PGI-educational attainment	-0.0807385	-0.00750483	-0.0227397	0.268878	-0.148918	0.0780327	-0.260202	0.0333666	-0.213524	1
PGI-ever smoking	0.0526337	0.0624654	0.0329594	-0.069336	0.195697	-0.0271942	0.121712	0.213053	0.191688	-0.280452	1
PGI-Self rated health	-0.139005	-0.00147758	-0.0513203	0.111742	-0.0885416	0.1343	-0.401496	0.0874484	-0.406796	0.380178	-0.248409	1
Abbreviations: PGI= Polygenic index; ADHD=Attention deficit hyperactivity disorder; BMI= Body mass index

### Sheet: S4 Schoenfeld
Supplementary table S4: Schoenfeld residual correlations
PGIs (N: 40,097)
	ρ	p
Physical Activity	0.00898619	0.486305
ADHD	-0.0499756	9.70922e-05
Adventurousness	0.00373157	0.774755
Age at First Birth	0.0275361	0.0333913
Asthma/Eczema/Rhinitis	0.000936243	0.943284
Asthma	-0.0109135	0.399904
Alcohol Misuse	-0.0131161	0.310063
Body Mass Index	-0.0107239	0.405475
Cannabis Use	0.00473396	0.713279
Cognitive Performance	0.0166645	0.199295
Cigarettes per Day	-0.0484259	0.000186383
Depressive Symptoms	-0.028285	0.0294281
Drinks per Week	-0.0288269	0.0258504
Educational Attainment	0.045156	0.000394229
Ever Smoker	-0.025883	0.0459852
Exraversion	-0.00122931	0.924466
Life Satisfaction - Family	0.0150767	0.240795
Life Satisfaction - Friend	-0.00391515	0.759222
Hayfever (Allergic Rhinitis)	0.00336763	0.796778
Height	0.0262933	0.0408104
Highest Math	0.0409677	0.0012453
Left out of Social Activity	0.00396616	0.756789
Age at Menarche	0.000830576	0.948978
Migraine	-0.0101506	0.444253
Morning Person	0.00400728	0.761597
Narcissism	0.00816374	0.527913
Nearsightedness	0.00985161	0.444914
Number Ever Born (women)	-0.00985867	0.452083
Neuroticism	-0.00050165	0.969272
Openness	-0.00434595	0.737693
Childhood Reading	0.0153241	0.243833
Religious Attendance	0.016115	0.218333
Risk Tolerance	-0.0214097	0.0996346
Self-Rated Health	0.0426865	0.000903458
Self-Rated Math Ability	0.0346082	0.0065671
Phenotypes (N: 37,548)
	ρ	p
BMI	-0.0290129	0.016327
Alcohol intake	-0.0993978	3.56413e-14
Depression indicators	-0.0852376	5.73869e-10
Education years	0.0496304	0.000250423
Smoking	-0.0500558	0.000227669
Self-rated health	0.0862334	4.11355e-11
Tests based on Schenfeld residual correlations (ρ) on Cox models adjusted for data collection year indicators, sex and ten first principal components of the genome, and each PGI/phenotype individually.
Abbreviations: PGI= Polygenic index; ADHD=Attention deficit hyperactivity disorder; BMI= Body mass index

### Sheet: S5 Population-sibship
Supplementary table S5: Cox proportional hazards models predicting all-cause mortality by different PGIs. Population and wihtin-sibship models.
	Population				Within-sibship
PGI	HR	95% CI	p unadjusted	p Benjamini–Hochberg	HR	95% CI	p unadjusted	p Benjamini–Hochberg
Ever Smoker	1.11779	(1.09; 1.15)	1.15343e-17	4.03702e-16	1.15263	(1.04; 1.28)	0.00795037	0.138711
Body Mass Index	1.09793	(1.07; 1.13)	1.64354e-12	1.91746e-11	1.22122	(1.10; 1.36)	0.000210451	0.00736579
Depressive Symptoms	1.06901	(1.04; 1.10)	3.94896e-07	2.76427e-06	1.07014	(0.96; 1.19)	0.217068	0.607838
Drinks per Week	1.06399	(1.04; 1.09)	2.51375e-06	1.26416e-05	1.03789	(0.94; 1.15)	0.475889	0.772959
Cigarettes per Day	1.05381	(1.03; 1.08)	5.28713e-05	0.000231312	0.996052	(0.90; 1.10)	0.939014	0.95176
Alcohol Misuse	1.04841	(1.02; 1.08)	0.000334373	0.00117031	0.991093	(0.89; 1.10)	0.867385	0.95176
ADHD	1.04392	(1.02; 1.07)	0.00105466	0.00335572	1.04641	(0.95; 1.16)	0.372739	0.772959
Risk Tolerance	1.03389	(1.01; 1.06)	0.0109332	0.027333	0.971286	(0.88; 1.08)	0.574198	0.772959
Neuroticism	1.03258	(1.01; 1.06)	0.0149183	0.0326337	1.04296	(0.94; 1.16)	0.433708	0.772959
Number Ever Born (women)	1.02873	(1.00; 1.06)	0.030319	0.0624215	0.967977	(0.87; 1.07)	0.537903	0.772959
Adventurousness	1.02634	(1.00; 1.05)	0.0452307	0.0879485	1.02356	(0.92; 1.13)	0.65583	0.85015
Asthma	1.02283	(1.00; 1.05)	0.0807772	0.1488	1.03668	(0.94; 1.15)	0.489348	0.772959
Left out of Social Activity	1.01498	(0.99; 1.04)	0.248455	0.395269	0.996763	(0.90; 1.11)	0.95176	0.95176
Height	1.01429	(0.99; 1.04)	0.28159	0.428507	1.01346	(0.91; 1.13)	0.805804	0.95176
Life Satisfaction - Friend	1.01304	(0.99; 1.04)	0.315901	0.460688	1.06689	(0.96; 1.19)	0.231708	0.607838
Narcissism	1.00315	(0.98; 1.03)	0.810009	0.941521	0.996186	(0.90; 1.10)	0.940928	0.95176
Asthma/Eczema/Rhinitis	1.0026	(0.98; 1.03)	0.840149	0.941521	0.994569	(0.90; 1.10)	0.916218	0.95176
Morning Person	1.00227	(0.98; 1.03)	0.860819	0.941521	1.02221	(0.92; 1.13)	0.68027	0.850338
Age at Menarche	1.00051	(0.98; 1.03)	0.969025	0.985682	0.914581	(0.83; 1.01)	0.0848032	0.32979
Childhood Reading	0.999767	(0.97; 1.03)	0.985682	0.985682	1.06542	(0.96; 1.19)	0.243135	0.607838
Migraine	0.999024	(0.97; 1.02)	0.940414	0.985682	1.03955	(0.94; 1.15)	0.463493	0.772959
Nearsightedness	0.996299	(0.97; 1.02)	0.778893	0.940043	0.969623	(0.88; 1.07)	0.552469	0.772959
Openness	0.994062	(0.97; 1.02)	0.64719	0.809917	1.0957	(0.99; 1.21)	0.0804433	0.32979
Extraversion	0.994047	(0.97; 1.02)	0.647933	0.809917	1.1374	(1.03; 1.26)	0.0149428	0.138711
Cannabis Use	0.992649	(0.97; 1.02)	0.572194	0.770261	0.943136	(0.85; 1.05)	0.284157	0.663034
Life Satisfaction - Family	0.989007	(0.96; 1.01)	0.397979	0.557171	0.969123	(0.87; 1.07)	0.549134	0.772959
Self-Rated Math Ability	0.982797	(0.96; 1.01)	0.186837	0.311394	1.0674	(0.96; 1.19)	0.223865	0.607838
Physical Activity	0.982571	(0.96; 1.01)	0.178055	0.311394	0.900457	(0.81; 1.00)	0.0443817	0.258893
Hayfever (Allergic Rhinitis)	0.96795	(0.94; 0.99)	0.0117903	0.0275107	0.963225	(0.87; 1.06)	0.461296	0.772959
Cognitive Performance	0.962195	(0.94; 0.99)	0.00334097	0.00899492	0.962582	(0.87; 1.07)	0.462378	0.772959
Religious Attendance	0.958611	(0.93; 0.98)	0.00121566	0.00354567	0.937731	(0.85; 1.04)	0.209942	0.607838
Highest Math	0.95317	(0.93; 0.98)	0.000298408	0.00116047	0.992596	(0.89; 1.11)	0.893935	0.95176
Age at First Birth	0.940306	(0.92; 0.96)	2.52832e-06	1.26416e-05	0.874414	(0.78; 0.98)	0.0158526	0.138711
Educational Attainment	0.911287	(0.89; 0.94)	3.4909e-12	3.05454e-11	0.907201	(0.81; 1.01)	0.0800187	0.32979
Self-Rated Health	0.902183	(0.88; 0.93)	2.06702e-15	3.61728e-14	0.883697	(0.79; 0.98)	0.0229297	0.160508
N (individuals)	40097				10174
N (deaths)	5948				2116
Follow-up person-years	564892				200686
N (sibships)					5071
Notes : PGIs standardized to standard deviation units.
Models adjusted for data collection year, sex and ten first principal components of the genome.
Columns titled "p (Benjamini–Hochberg)" show Benjamini–Hochberg-adjusted p-values for 35 multiple tests
Abbreviations: PGI= Polygenic index; ADHD=Attention deficit hyperactivity disorder; HR=Hazard ratio; 95% CI= 95% confidence interval

### Sheet: S6 Sex-education-age-external
Supplementary table S6: Cox proportional hazards models predicting all-cause mortality by different PGSs. Heterogenous associations by sex, education, age at death and cuase of death.
	Men				Women				Basic education				Secondary education				Tertiary education				Age of death 25–64				Age of death 65–79				Age of death 80+				External causes of death				Natural causes of death
PGI	HR	95% CI	p unadjusted	p Benjamini–Hochberg	HR	95% CI	p unadjusted	p Benjamini–Hochberg	HR	95% CI	p unadjusted	p Benjamini–Hochberg	HR	95% CI	p unadjusted	p Benjamini–Hochberg	HR	95% CI	p unadjusted	p Benjamini–Hochberg	HR	95% CI	p unadjusted	p Benjamini–Hochberg	HR	95% CI	p unadjusted	p Benjamini–Hochberg	HR	95% CI	p unadjusted	p Benjamini–Hochberg	HR	95% CI	p unadjusted	p Benjamini–Hochberg	HR	95% CI	p unadjusted	p Benjamini–Hochberg
Ever Smoker	1.13132	(1.09; 1.17)	5.37507e-13	1.88128e-11	1.09307	(1.05; 1.14)	9.41973e-06	0.000329691	1.12786	(1.09; 1.17)	1.24485e-12	4.35696e-11	1.05997	(1.01; 1.12)	0.0292197	0.142036	1.11862	(1.05; 1.19)	0.000441532	0.00772681	1.13347	(1.07; 1.20)	2.50305e-05	0.000219017	1.13685	(1.09; 1.18)	1.35063e-10	2.3636e-09	1.02922	(0.99; 1.07)	0.171145	0.774069	1.10151	(1.02; 1.19)	0.0195604	0.0622376	1.11928	(1.09; 1.15)	2.20557e-16	7.71949e-15
Body Mass Index	1.10741	(1.07; 1.15)	3.36774e-09	2.94677e-08	1.08009	(1.04; 1.12)	0.000207614	0.00242216	1.08923	(1.05; 1.13)	9.09366e-07	1.59139e-05	1.09082	(1.03; 1.15)	0.00141531	0.0247679	1.07697	(1.01; 1.15)	0.019127	0.0836806	1.11117	(1.05; 1.18)	0.000348209	0.00174104	1.10779	(1.07; 1.15)	2.93908e-07	2.5717e-06	1.02238	(0.98; 1.07)	0.31273	0.897518	1.01033	(0.93; 1.10)	0.804535	0.87996	1.10797	(1.08; 1.14)	2.22028e-13	2.59033e-12
Depressive Symptoms	1.08142	(1.05; 1.12)	5.46872e-06	3.54816e-05	1.04812	(1.01; 1.09)	0.0214244	0.124976	1.0756	(1.04; 1.11)	2.50255e-05	0.000218973	1.05992	(1.00; 1.12)	0.0335353	0.142036	1.03213	(0.97; 1.10)	0.304836	0.560388	1.11806	(1.06; 1.18)	0.000158506	0.000924618	1.07426	(1.03; 1.12)	0.000318758	0.00159379	0.998355	(0.96; 1.04)	0.940112	0.980194	1.15064	(1.06; 1.25)	0.000711978	0.0124596	1.06009	(1.03; 1.09)	2.65294e-05	0.000185706
Drinks per Week	1.06967	(1.03; 1.11)	9.78375e-05	0.000380479	1.06006	(1.02; 1.10)	0.00433339	0.0379172	1.06729	(1.03; 1.10)	0.000193231	0.00112718	1.05616	(1.00; 1.11)	0.0365234	0.142036	1.06193	(1.00; 1.13)	0.0568809	0.180985	1.09321	(1.03; 1.16)	0.00269031	0.0104623	1.08124	(1.04; 1.12)	0.000102298	0.000596739	1.0104	(0.97; 1.05)	0.631361	0.973385	1.15993	(1.07; 1.26)	0.000365836	0.0124596	1.0533	(1.02; 1.08)	0.000189182	0.000945908
Cigarettes per Day	1.06956	(1.03; 1.11)	8.31852e-05	0.000363935	1.0313	(0.99; 1.07)	0.122319	0.32932	1.03252	(1.00; 1.07)	0.0601457	0.161931	1.06364	(1.01; 1.12)	0.0210442	0.122758	1.08769	(1.02; 1.16)	0.00608996	0.0509994	1.1206	(1.06; 1.19)	0.000127198	0.000890388	1.06998	(1.03; 1.11)	0.00065173	0.00285132	0.984807	(0.95; 1.03)	0.466329	0.960089	1.11461	(1.03; 1.21)	0.00877623	0.038396	1.04834	(1.02; 1.08)	0.000553535	0.00242172
Alcohol Misuse	1.06423	(1.03; 1.10)	0.000343806	0.00109393	1.02462	(0.98; 1.07)	0.22953	0.535569	1.05208	(1.02; 1.09)	0.00303937	0.0151968	1.06913	(1.01; 1.13)	0.0147779	0.122758	1.02286	(0.96; 1.09)	0.471527	0.660138	1.08141	(1.02; 1.15)	0.00785218	0.0274826	1.03795	(1.00; 1.08)	0.0633651	0.130458	1.02803	(0.99; 1.07)	0.199046	0.774069	1.10686	(1.02; 1.20)	0.0143934	0.050377	1.04189	(1.01; 1.07)	0.00318727	0.0108867
ADHD	1.07524	(1.04; 1.11)	2.93509e-05	0.000146755	1.00575	(0.97; 1.05)	0.776088	0.8244	1.02329	(0.99; 1.06)	0.175632	0.330089	1.08257	(1.03; 1.14)	0.00371905	0.0433889	1.01087	(0.95; 1.08)	0.73367	0.828337	1.14187	(1.08; 1.21)	7.63444e-06	0.000130403	1.03826	(1.00; 1.08)	0.0599707	0.130458	0.991225	(0.95; 1.03)	0.68321	0.980194	1.13557	(1.05; 1.23)	0.00226681	0.0198346	1.03323	(1.01; 1.06)	0.018192	0.0454801
Risk Tolerance	1.03909	(1.00; 1.07)	0.0266866	0.0622686	1.0325	(0.99; 1.07)	0.11192	0.326433	1.04238	(1.01; 1.08)	0.0160738	0.0562585	1.04112	(0.99; 1.10)	0.129149	0.34771	1.02817	(0.97; 1.09)	0.375442	0.569726	1.06512	(1.00; 1.13)	0.0334348	0.083587	1.03493	(1.00; 1.08)	0.0858283	0.166888	1.01922	(0.98; 1.06)	0.381926	0.897518	1.09834	(1.01; 1.19)	0.0243256	0.0709496	1.027	(1.00; 1.06)	0.053692	0.117451
Neuroticism	1.02662	(0.99; 1.06)	0.131202	0.243025	1.03488	(0.99; 1.08)	0.0898679	0.314537	1.0234	(0.99; 1.06)	0.179191	0.330089	1.0076	(0.95; 1.06)	0.784153	0.914845	1.06716	(1.00; 1.13)	0.0365484	0.142133	1.02869	(0.97; 1.09)	0.346288	0.480336	1.02603	(0.99; 1.07)	0.200498	0.350872	1.0105	(0.97; 1.05)	0.628416	0.973385	1.00456	(0.93; 1.09)	0.913711	0.951793	1.03641	(1.01; 1.07)	0.0100117	0.0292007
Number Ever Born (women)	1.02279	(0.99; 1.06)	0.195111	0.325184	1.0408	(1.00; 1.08)	0.0442619	0.193646	1.02218	(0.99; 1.06)	0.20633	0.361077	1.0327	(0.98; 1.09)	0.22501	0.467275	1.00231	(0.94; 1.06)	0.940468	0.940468	1.02766	(0.97; 1.09)	0.356821	0.480336	1.05676	(1.02; 1.10)	0.00545653	0.0173617	0.981428	(0.94; 1.02)	0.38465	0.897518	1.0608	(0.98; 1.15)	0.156041	0.287444	1.02548	(1.00; 1.05)	0.0680409	0.13046
Adventurousness	1.03529	(1.00; 1.07)	0.0448627	0.0981371	1.01661	(0.98; 1.06)	0.403118	0.684835	1.03383	(1.00; 1.07)	0.0500237	0.145903	1.05433	(1.00; 1.11)	0.0489443	0.171305	0.99414	(0.94; 1.06)	0.849935	0.874934	1.03125	(0.97; 1.09)	0.298878	0.454815	1.01057	(0.97; 1.05)	0.597801	0.666999	1.03702	(1.00; 1.08)	0.0830339	0.726547	1.03783	(0.96; 1.13)	0.370208	0.588607	1.02431	(1.00; 1.05)	0.0792307	0.138654
Asthma	1.02889	(1.00; 1.06)	0.0907703	0.18688	1.01676	(0.98; 1.06)	0.410901	0.684835	1.01714	(0.98; 1.05)	0.318681	0.484949	1.06383	(1.01; 1.12)	0.0190407	0.122758	0.982814	(0.93; 1.04)	0.569366	0.687166	1.03778	(0.98; 1.10)	0.208387	0.356749	1.028	(0.99; 1.07)	0.1623	0.298974	1.00221	(0.96; 1.04)	0.916463	0.980194	1.07348	(0.99; 1.16)	0.0840319	0.192724	1.01773	(0.99; 1.05)	0.197531	0.314254
Left out of Social Activity	1.01796	(0.98; 1.05)	0.296128	0.450629	1.01078	(0.97; 1.05)	0.586924	0.789796	1.01939	(0.99; 1.05)	0.252685	0.421142	0.997543	(0.95; 1.05)	0.926427	0.926427	1.02124	(0.96; 1.08)	0.495766	0.667378	1.01103	(0.95; 1.07)	0.710261	0.799853	1.01008	(0.97; 1.05)	0.609828	0.666999	1.01178	(0.97; 1.05)	0.579663	0.973385	0.93218	(0.86; 1.01)	0.0881025	0.192724	1.02483	(1.00; 1.05)	0.070821	0.13046
Height	1.00099	(0.97; 1.04)	0.954302	0.978119	1.03302	(0.99; 1.08)	0.111407	0.326433	1.03596	(1.00; 1.07)	0.0418528	0.133168	1.00472	(0.95; 1.06)	0.860345	0.925039	1.01442	(0.95; 1.08)	0.652731	0.76152	0.960103	(0.91; 1.02)	0.172413	0.335247	1.01473	(0.98; 1.06)	0.466189	0.627562	1.0508	(1.01; 1.10)	0.0218543	0.726547	0.938526	(0.86; 1.02)	0.128538	0.249935	1.02363	(1.00; 1.05)	0.0930914	0.155152
Life Satisfaction - Friend	1.01409	(0.98; 1.05)	0.405684	0.591487	1.00719	(0.97; 1.05)	0.72403	0.817453	1.02761	(0.99; 1.06)	0.106558	0.234302	1.00434	(0.95; 1.06)	0.872179	0.925039	0.953198	(0.90; 1.01)	0.116927	0.292318	1.00841	(0.95; 1.07)	0.777	0.799853	1.00874	(0.97; 1.05)	0.65842	0.698324	1.00988	(0.97; 1.05)	0.639653	0.973385	0.983772	(0.91; 1.07)	0.691084	0.844287	1.01536	(0.99; 1.04)	0.262998	0.383539
Narcissism	0.991754	(0.96; 1.03)	0.633986	0.792483	1.02172	(0.98; 1.06)	0.282952	0.570394	1.00525	(0.97; 1.04)	0.761099	0.854673	0.989853	(0.94; 1.04)	0.702056	0.910072	0.971627	(0.91; 1.03)	0.363287	0.569726	0.979664	(0.92; 1.04)	0.489187	0.590398	1.01283	(0.97; 1.05)	0.523869	0.632255	1.00176	(0.96; 1.04)	0.933869	0.980194	0.984049	(0.91; 1.07)	0.699552	0.844287	1.00631	(0.98; 1.03)	0.648477	0.840619
Asthma/Eczema/Rhinitis	0.998744	(0.97; 1.03)	0.94073	0.978119	1.01178	(0.97; 1.05)	0.554549	0.789796	1.00465	(0.97; 1.04)	0.781415	0.854673	1.03998	(0.99; 1.10)	0.14374	0.359349	0.958662	(0.90; 1.02)	0.175565	0.384049	0.97679	(0.92; 1.03)	0.426411	0.533013	1.01281	(0.97; 1.05)	0.519956	0.632255	0.999484	(0.96; 1.04)	0.980194	0.980194	1.02047	(0.94; 1.11)	0.621577	0.844287	1.00219	(0.98; 1.03)	0.872	0.906539
Morning Person	0.997575	(0.96; 1.03)	0.886505	0.969615	1.01512	(0.98; 1.06)	0.452571	0.719999	0.992752	(0.96; 1.03)	0.663163	0.800369	0.989505	(0.94; 1.04)	0.692504	0.910072	1.02058	(0.96; 1.09)	0.522146	0.676855	0.993482	(0.94; 1.05)	0.826363	0.826363	1.01856	(0.98; 1.06)	0.35723	0.564874	0.989567	(0.95; 1.03)	0.614978	0.973385	0.983527	(0.91; 1.07)	0.688113	0.844287	1.00359	(0.98; 1.03)	0.792141	0.906539
Age at Menarche	0.986884	(0.95; 1.02)	0.439391	0.591487	1.02072	(0.98; 1.06)	0.309642	0.570394	0.994129	(0.96; 1.03)	0.732092	0.854107	1.0449	(0.99; 1.10)	0.100645	0.293549	0.97024	(0.91; 1.03)	0.320222	0.560388	1.03511	(0.98; 1.10)	0.241151	0.38365	0.958304	(0.92; 1.00)	0.0325382	0.0876029	1.04005	(1.00; 1.08)	0.0653936	0.726547	1.03633	(0.96; 1.12)	0.386799	0.588607	0.997088	(0.97; 1.02)	0.831806	0.906539
Childhood Reading	1.00728	(0.97; 1.04)	0.669879	0.808475	0.986172	(0.95; 1.03)	0.487305	0.741551	1.01703	(0.98; 1.05)	0.31849	0.484949	0.954043	(0.90; 1.01)	0.0818843	0.260541	0.990558	(0.93; 1.05)	0.758223	0.829307	0.963961	(0.91; 1.02)	0.21405	0.356749	1.01671	(0.98; 1.06)	0.403638	0.565093	1.00253	(0.96; 1.05)	0.905437	0.980194	0.928586	(0.86; 1.01)	0.0720339	0.180085	1.00786	(0.98; 1.04)	0.567167	0.763494
Migraine	0.991757	(0.96; 1.03)	0.632163	0.792483	1.01088	(0.97; 1.05)	0.588014	0.789796	1.0131	(0.98; 1.05)	0.447965	0.627151	1.00788	(0.96; 1.06)	0.768594	0.914845	0.919701	(0.87; 0.98)	0.00728563	0.0509994	1.00936	(0.95; 1.07)	0.755927	0.799853	1.00131	(0.96; 1.04)	0.948255	0.948255	0.986765	(0.95; 1.03)	0.527525	0.973385	1.00204	(0.92; 1.09)	0.961029	0.961029	1	(0.97; 1.03)	0.999715	0.999715
Nearsightedness	0.986558	(0.95; 1.02)	0.437758	0.591487	1.00929	(0.97; 1.05)	0.648313	0.797516	0.998161	(0.96; 1.03)	0.915085	0.915085	0.965928	(0.92; 1.02)	0.202083	0.467275	1.05506	(0.99; 1.12)	0.0908572	0.255136	0.9538	(0.90; 1.01)	0.113908	0.249175	0.997869	(0.96; 1.04)	0.915984	0.942925	1.02019	(0.98; 1.06)	0.352908	0.897518	0.988891	(0.91; 1.07)	0.78971	0.87996	0.99791	(0.97; 1.03)	0.880638	0.906539
Openness	0.996922	(0.96; 1.03)	0.857175	0.969615	0.992041	(0.95; 1.03)	0.69039	0.805455	0.990173	(0.96; 1.02)	0.560322	0.700402	1.00854	(0.96; 1.06)	0.750902	0.914845	1.02747	(0.97; 1.09)	0.390669	0.569726	1.02907	(0.97; 1.09)	0.335394	0.480336	0.982826	(0.95; 1.02)	0.380907	0.564874	1.00452	(0.96; 1.05)	0.833032	0.980194	1.01866	(0.94; 1.10)	0.655886	0.844287	0.990627	(0.96; 1.02)	0.492499	0.689498
Extraversion	0.997023	(0.96; 1.03)	0.861732	0.969615	0.989627	(0.95; 1.03)	0.609271	0.789796	0.99739	(0.96; 1.03)	0.878851	0.9047	1.03263	(0.98; 1.09)	0.232872	0.467275	0.949239	(0.89; 1.01)	0.0947648	0.255136	1.0249	(0.97; 1.09)	0.407913	0.528776	0.982808	(0.94; 1.02)	0.387342	0.564874	1.00225	(0.96; 1.05)	0.916179	0.980194	0.988727	(0.91; 1.07)	0.784852	0.87996	0.995018	(0.97; 1.02)	0.717354	0.865772
Cannabis Use	1.00047	(0.97; 1.03)	0.978119	0.978119	0.97848	(0.94; 1.02)	0.282776	0.570394	1.01205	(0.98; 1.05)	0.485385	0.642271	1.0028	(0.95; 1.06)	0.916963	0.926427	0.966891	(0.91; 1.03)	0.278549	0.548378	0.982202	(0.93; 1.04)	0.546254	0.637296	0.989487	(0.95; 1.03)	0.593342	0.666999	1.00377	(0.96; 1.05)	0.860796	0.980194	0.902389	(0.83; 0.98)	0.0133753	0.050377	1.00258	(0.98; 1.03)	0.851723	0.906539
Life Satisfaction - Family	0.980212	(0.95; 1.01)	0.244594	0.389126	0.998997	(0.96; 1.04)	0.960421	0.960421	1.01178	(0.98; 1.05)	0.495466	0.642271	0.968964	(0.92; 1.02)	0.240313	0.467275	0.928461	(0.87; 0.99)	0.0163642	0.0818211	0.932793	(0.88; 0.99)	0.0188489	0.0549758	1.01357	(0.97; 1.05)	0.497496	0.632255	0.981058	(0.94; 1.02)	0.37	0.897518	0.928063	(0.86; 1.01)	0.0719105	0.180085	0.99435	(0.97; 1.02)	0.681291	0.851614
Self-Rated Math Ability	0.976062	(0.94; 1.01)	0.157591	0.275783	0.991023	(0.95; 1.03)	0.660799	0.797516	0.99607	(0.96; 1.03)	0.819756	0.869438	1.03006	(0.98; 1.09)	0.269513	0.49647	0.971739	(0.91; 1.03)	0.372783	0.569726	0.960892	(0.91; 1.02)	0.18233	0.335871	0.960293	(0.92; 1.00)	0.0423766	0.105942	1.04266	(1.00; 1.09)	0.0507172	0.726547	0.97927	(0.90; 1.06)	0.616216	0.844287	0.983469	(0.96; 1.01)	0.229362	0.34903
Physical Activity	0.974204	(0.94; 1.01)	0.131928	0.243025	0.99439	(0.96; 1.03)	0.777291	0.8244	0.97292	(0.94; 1.01)	0.10711	0.234302	1.01333	(0.96; 1.07)	0.625509	0.910072	1.00664	(0.95; 1.07)	0.832791	0.874934	0.991471	(0.94; 1.05)	0.772757	0.799853	0.947421	(0.91; 0.99)	0.00709427	0.0206916	1.02093	(0.98; 1.06)	0.329353	0.897518	1.05666	(0.97; 1.15)	0.184862	0.308104	0.975048	(0.95; 1.00)	0.0664083	0.13046
Hayfever (Allergic Rhinitis)	0.950982	(0.92; 0.98)	0.00315654	0.00920659	0.996926	(0.96; 1.04)	0.876714	0.902499	0.97126	(0.94; 1.00)	0.0830409	0.207602	0.980833	(0.93; 1.03)	0.469203	0.746459	0.966796	(0.91; 1.03)	0.282023	0.548378	0.937351	(0.88; 0.99)	0.0284219	0.0765204	0.980847	(0.94; 1.02)	0.327734	0.546223	0.983288	(0.94; 1.02)	0.422661	0.924572	0.946415	(0.87; 1.03)	0.181138	0.308104	0.971227	(0.95; 1.00)	0.0322867	0.0753357
Cognitive Performance	0.952791	(0.92; 0.99)	0.00509902	0.0137281	0.971026	(0.93; 1.01)	0.150318	0.375796	0.984974	(0.95; 1.02)	0.38593	0.562815	0.975625	(0.92; 1.03)	0.36442	0.637735	0.957053	(0.90; 1.02)	0.161457	0.376734	0.929051	(0.88; 0.98)	0.0135193	0.0430159	0.961112	(0.92; 1.00)	0.0487229	0.113687	1.00147	(0.96; 1.04)	0.945347	0.980194	0.996066	(0.92; 1.08)	0.924599	0.951793	0.960237	(0.93; 0.99)	0.00342153	0.0108867
Religious Attendance	0.957856	(0.93; 0.99)	0.0123681	0.0309202	0.958008	(0.92; 1.00)	0.0329451	0.164726	0.974409	(0.94; 1.01)	0.13326	0.274358	1.006	(0.95; 1.06)	0.822957	0.925039	0.91829	(0.86; 0.98)	0.00615349	0.0509994	0.957914	(0.90; 1.02)	0.148789	0.306331	0.943384	(0.91; 0.98)	0.00323645	0.0113276	1.0068	(0.96; 1.05)	0.754835	0.980194	0.893599	(0.82; 0.97)	0.00682486	0.0341243	0.966572	(0.94; 0.99)	0.0136172	0.0366618
Highest Math	0.93547	(0.90; 0.97)	0.000130365	0.000456277	0.979338	(0.94; 1.02)	0.306765	0.570394	0.957831	(0.93; 0.99)	0.013946	0.0542346	1.01397	(0.96; 1.07)	0.613087	0.910072	0.981055	(0.92; 1.05)	0.553471	0.687166	0.913423	(0.86; 0.97)	0.00264218	0.0104623	0.934614	(0.90; 0.97)	0.000761114	0.00295989	1.02931	(0.99; 1.07)	0.177821	0.774069	0.933362	(0.86; 1.01)	0.102194	0.210399	0.95525	(0.93; 0.98)	0.00106335	0.00413523
Age at First Birth	0.92472	(0.89; 0.96)	6.08257e-06	3.54816e-05	0.966504	(0.93; 1.01)	0.0887223	0.314537	0.956464	(0.92; 0.99)	0.0100522	0.0439784	0.988347	(0.94; 1.04)	0.662742	0.910072	0.920293	(0.86; 0.98)	0.00888793	0.0518462	0.942891	(0.89; 1.00)	0.0491778	0.114748	0.903768	(0.87; 0.94)	4.30223e-07	3.01156e-06	1.02801	(0.99; 1.07)	0.191961	0.774069	0.891535	(0.82; 0.97)	0.00589993	0.0341243	0.946648	(0.92; 0.97)	6.98723e-05	0.000407588
Educational Attainment	0.885899	(0.86; 0.92)	6.1366e-12	1.07391e-10	0.950324	(0.91; 0.99)	0.0131538	0.0920765	0.929452	(0.90; 0.96)	5.81991e-05	0.000407393	0.977907	(0.93; 1.03)	0.42455	0.707584	0.93633	(0.88; 1.00)	0.0485908	0.170068	0.876537	(0.83; 0.93)	1.11774e-05	0.000130403	0.878747	(0.84; 0.91)	2.15239e-10	2.51112e-09	1.03261	(0.99; 1.08)	0.139056	0.774069	0.876106	(0.81; 0.95)	0.00170405	0.0198346	0.916003	(0.89; 0.94)	4.89338e-10	4.2817e-09
Self-Rated Health	0.890947	(0.86; 0.92)	9.99685e-12	1.1663e-10	0.924692	(0.89; 0.96)	0.000108257	0.00189449	0.921938	(0.89; 0.95)	2.54769e-06	2.9723e-05	0.915904	(0.87; 0.97)	0.000997402	0.0247679	0.891895	(0.84; 0.95)	0.000176483	0.00617692	0.873168	(0.82; 0.93)	4.2165e-06	0.000130403	0.874974	(0.84; 0.91)	1.78394e-11	6.24379e-10	1.00088	(0.96; 1.04)	0.966601	0.980194	0.894381	(0.83; 0.97)	0.00667678	0.0341243	0.90381	(0.88; 0.93)	1.45317e-13	2.54305e-12
N (individuals)	18622				21475				10839				14664				14594				32844				20967				7602		21475		40097				40097
N (deaths)	3419				2529				3491				1411				1046				1147				2554				2247				587				5361
Follow-up person-years	256662				308230				157554				206317				201021				385091				167990				38241				564892				564892
Notes : PGIs standardized to standard deviation units.
Models adjusted for data collection year, sex (if not stratified) and ten first principal components of the genome.
Columns titled "p (Benjamini–Hochberg)" show Benjamini–Hochberg-adjusted p-values for 35 multiple tests
Abbreviations: PGI= Polygenic index; ADHD=Attention deficit hyperactivity disorder; HR=Hazard ratio; 95% CI= 95% confidence interval

### Sheet: S7 PGI-phenotype
Supplementary table S7: Hazard ratios from Cox proportional hazards models predicting mortality by top 6 risk factors and their polygenic indices (N: 37,548 individuals; 5,407 deaths). Categorical phenotypes.
	Model 1a-1l			Model 2a-2f			Model 3a& 3B			Model 4
	HR	95% lci	95% uci	HR	95% lci	95% uci	HR	95% lci	95% uci	HR	95% lci	95% uci
Smoking (ref. Never)
Quitted ≥6 months ago	1.18665	1.10656	1.27252	1.1609	1.08199	1.24556	1.15812	1.07843	1.24371	1.13663	1.0579	1.22121
Yes	2.33916	2.18228	2.50733	2.27026	2.11587	2.43591	2.19312	2.03803	2.36002	2.12635	1.97367	2.29083
PGI-ever smoking	1.11922	1.0897	1.14954	1.07173	1.04304	1.10121	1.07184	1.04089	1.1037	1.05152	1.02092	1.08304
BMI (ref. 18.5-24.9)
<18.5	3.43291	2.57233	4.5814	3.43574	2.57453	4.58504	2.34224	1.7518	3.13167	2.39433	1.79063	3.20156
25–29.9	0.893975	0.837298	0.954489	0.87347	0.817663	0.933087	0.905676	0.847872	0.967421	0.897076	0.839433	0.958677
30–34.9	1.03539	0.957191	1.11997	0.986153	0.909897	1.0688	0.966445	0.892403	1.04663	0.93883	0.865295	1.01861
≥35	1.49276	1.34018	1.6627	1.38378	1.23807	1.54664	1.27038	1.13842	1.41764	1.21588	1.086	1.36129
PGI-BMI	1.0952	1.06581	1.12541	1.08071	1.05062	1.11166	1.05366	1.02273	1.08554	1.02962	0.998374	1.06185
Depression (ref. 0 indicators)
1	1.38878	1.29588	1.48833	1.37375	1.28158	1.47255	1.11837	1.04105	1.20142	1.11717	1.03989	1.20019
2	1.64424	1.46218	1.84897	1.61916	1.43954	1.8212	1.15591	1.02373	1.30516	1.14971	1.01814	1.29829
3 indicators	1.68475	1.15307	2.46158	1.66342	1.13841	2.43055	1.04812	0.715164	1.5361	1.04754	0.714781	1.5352
PGI-depressive symptoms	1.07005	1.04151	1.09938	1.05536	1.02705	1.08446	1.02118	0.991397	1.05185	0.998736	0.969391	1.02897
Alcohol intake (ref. 1-24 g/week)
0 g/week	1.31886	1.22447	1.42052	1.32448	1.22967	1.4266	1.22054	1.1314	1.3167	1.22726	1.13763	1.32396
24–71 g/week	0.928385	0.852253	1.01132	0.922123	0.846463	1.00455	0.910665	0.835656	0.992406	0.90648	0.831778	0.987892
72–191 g/week	1.08247	0.991223	1.18211	1.07112	0.980702	1.16987	0.99693	0.911781	1.09003	0.990594	0.905861	1.08325
≥192 g/week	1.61319	1.46594	1.77524	1.59082	1.44528	1.75102	1.38138	1.25263	1.52335	1.36802	1.2403	1.5089
PGI-drinks per week	1.06077	1.03239	1.08992	1.05985	1.03135	1.08914	1.05174	1.02256	1.08175	1.03005	1.00128	1.05965
Level of education (ref. Basic)
Secondary	0.856276	0.799992	0.916521	0.86367	0.8068	0.92455	0.899519	0.840146	0.963087	0.900549	0.840956	0.964366
Lower tertiary	0.746088	0.687729	0.8094	0.768698	0.707534	0.835148	0.852632	0.784846	0.926273	0.856847	0.787487	0.932315
Higher tertiary	0.562619	0.490599	0.645212	0.595663	0.517764	0.685283	0.704442	0.612819	0.809764	0.708739	0.614704	0.817159
PGI-educational attainment	0.912909	0.888112	0.938399	0.946277	0.919521	0.973811	0.964502	0.935313	0.994603	1.01663	0.984811	1.04948
Self-rated health (ref. 1 best)
2	1.12826	1.01135	1.2587	1.1164	1.00062	1.24557	1.05895	0.948667	1.18205	1.06309	0.952296	1.18677
3	1.64306	1.4784	1.82605	1.61149	1.44954	1.79153	1.44806	1.30036	1.61255	1.44865	1.30064	1.6135
4	2.53316	2.25174	2.84976	2.45499	2.18066	2.76382	2.02605	1.79222	2.29038	2.02016	1.78613	2.28485
5 (poorest)	3.07233	2.59059	3.64367	2.96878	2.50191	3.52276	2.40115	2.01083	2.86723	2.39058	2.00138	2.85546
PGI-Self rated health	0.902936	0.879144	0.927372	0.937732	0.912771	0.963375	0.953782	0.922822	0.98578	0.977432	0.945427	1.01052
All models adjusted for baseline covariate: sex, indicators of the baseline data collection and ten first principal components of the genome.
Models 1: baseline covariates + phenotype/PGI in question.
Models 2: PGI and corresponding phenotype mutually adjusted.
Model3a: Phenotypes mutually adjusted, Model 3b: PGIs mutually adjusted
Model 4: Full model
Abbreviations: PGI= Polygenic index; BMI=Body mass index; HR=Hazard ratio; 95% lci= lower bound of 95% confidence interval; 95% uci= upper bound of 95% confidence interval

### Sheet: S8 PGI-phenotype IC
Supplementary table S8: Model fits by information criteria and significance tests (likelihood ratio) between nested models comparing phenotypes and PGIs
Panel A: Continuous phenotypes (corresponding coefficents in Table1 in the main article)
Model	AIC	BIC	Likelihood ratio test	p
Model 1a (ever smoking)	90378.4	90540.5	Model 1a→ Model 2a	3.34049e-06
Model 1b (PGI-ever smoking)	90803.5	90965.7	Model 1b→ Model 2a	3.65062e-99
Model 1c (BMI)	90850.1	91012.2	Model 1c → Model 2b	5.97876e-08
Model 1d (PGI-BMI)	90828.8	90991	Model 1d → Model 2b	0.00427511
Model 1e (depression indicators)	90746.7	90908.8	Model 1e → Model 2c	7.70554e-05
Model 1f (PGI-depressive symptoms)	90847.6	91009.8	Model 1f → Model 2c	3.53038e-27
Model 1g (alcohol intake)	90763.3	90925.4	Model 1g → Model 2d	0.000620205
Model 1h (PGI-drinks per week)	90853.6	91015.7	Model 1h → Model 2d	5.47785e-24
Model 1i (education years)	90761.6	90923.7	Model 1i → Model 2e	0.000133976
Model 1j (PGI-educational attainment)	90829.6	90991.8	Model 1j → Model 2e	9.85927e-20
Model 1k (self-rated health)	90394.9	90557	Model 1k → Model 2f	2.61958e-06
Model 1l (PGI-self-rated health	90815.6	90977.8	Model 1l → Model 2f	2.6117e-98
Model 2a (ever smoking PGI + phenotype )	90358.8	90529.4
Model 2b (BMI PGI + phenotype)	90822.7	90993.4
Model 2c (depression PGI+phenotype)	90733	90903.7
Model 2d (alcohol PGI+phenotype)	90753.5	90924.2
Model 2e (education PGI+phenotype	90749	90919.7
Model 2f (self-rated helath PGI+phenotype)	90374.8	90545.5
Model 3a (all phenotypes)	89839.4	90044.2	Model 3a → Model 4	0.000231361
Model 3b (all PGIs)	90749.3	90954.1	Model 3b → Model 4	6.79539e-199
Model 4 (all phenotypes+ PGIs)	89825.5	90081.5
Panel B: Categorical phenotypes (corresponding coefficients in Supplementary Table S7
Model	AIC	BIC	Likelihood ratio test	p
Model 1a (ever smoking)	90317.9	90488.6	Model 1a→ Model 2a	5.64063e-07
Model 1b (PGI-ever smoking)	90803.5	90965.7	Model 1b→ Model 2a	4.7692e-112
Model 1c (BMI)	90738.5	90926.3	Model 1c → Model 2b	3.90467e-26
Model 1d (PGI-BMI)	90828.8	90991	Model 1d → Model 2b	3.90467e-26
Model 1e (depression indicators)	90743.7	90922.9	Model 1e → Model 2c	0.000102222
Model 1f (PGI-depressive symptoms)	90847.6	91009.8	Model 1f → Model 2c	1.72927e-26
Model 1g (alcohol intake)	90715.2	90902.9	Model 1g → Model 2d	2.92801e-05
Model 1h (PGI-drinks per week)	90853.6	91015.7	Model 1h → Model 2d	5.79803e-34
Model 1i (education years)	90764.2	90943.4	Model 1i → Model 2e	0.000162113
Model 1j (PGI-educational attainment)	90829.6	90991.8	Model 1j → Model 2e	4.95988e-18
Model 1k (self-rated health)	90394.9	90557	Model 1k → Model 2f	2.61958e-06
Model 1l (PGI-self-rated health	90815.6	90977.8	Model 1l → Model 2f	2.6117e-98
Model 2a (ever smoking PGI + phenotype )	90294.9	90474.1
Model 2b (BMI PGI + phenotype)	90711.5	90907.8
Model 2c (depression PGI+phenotype)	90730.6	90918.4
Model 2d (alcohol PGI+phenotype)	90699.7	90896
Model 2e (education PGI+phenotype	90752	90939.7
Model 2f (self-rated health PGI+phenotype)	90374.8	90545.5
Model 3a (all phenotypes)	89684.9	89983.6	Model 3a → Model 4	2.39317e-05
Model 3b (all PGIs)	90749.3	90954.1	Model 3b → Model 4	6.27393e-227
Model 4 (all phenotypes+ PGIs)	89665.8	90015.6
Cox proportional hazards models. All models adjusted for baseline covatiates: sex, indicators of the baseline years and ten first principal components of the genome.
Abbrevations: PGI polygenic index; AIC=Akaike information criterion; BIC= Bayesian (Schwarz) information criterion; BMI=Body mass index
